# Programming of the respiratory epithelium *in utero -* insights from the amniotic epithelial methylome

**DOI:** 10.1101/2025.10.02.25337047

**Authors:** Patricia Agudelo-Romero, Thomas Iosifidis, James Lim, Nina Kresoje, David G. Hancock, Guicheng Zhang, Abhinav Sharma, Talya Conradie, Minda Amin, Yuliya V. Karpievitch, Desiree T. Silva, Anthony Bosco, Susan L. Prescott, Peter N. LeSouëf, Elizabeth Kicic-Starcevich, Anthony Kicic, David J. Martino, Stephen M. Stick

## Abstract

**Background:** Dysregulation of the airway epithelium contributes to recurrent wheezing and asthma and may have developmental origins. Direct interrogation of fetal airway epithelium is not feasible in humans limiting investigation of prenatal epithelial programming.

**Methods:** We performed high-throughput target-capture DNA methylation sequencing of matched amniotic epithelial biopsies and neonatal nasal brushings from 84 mother-infant pairs within the Airway Epithelium Respiratory Illnesses and Allergy (AERIAL) cohort. We compared tissue-specific methylation landscapes for conservation and explored associations with gestational exposures known to influence childhood asthma risk (maternal asthma history and maternal prenatal smoking exposure).

**Results:** Between amniotic and nasal tissues, we identified 4,897 differentially methylated regions (FDR ≤ 0.05 and log_2_FC ≥ |0.2|) that were generally hypermethylated in the nasal epithelium. Despite these extensive tissue-specific differences, filtering for non-significant differential methylation loci (FDR ≥ 0.1) revealed 1,493,975 CpG loci (∼20%) with highly concordant methylation levels between tissues (Pearson’s R > 0.8). Within this conserved methylome fraction, we identified exposure-associated CpG sites linked to maternal asthma history (55 CpGs) and prenatal smoking exposure (164 CpGs) that showed consistent directionality in both tissues. These analyses were exploratory and limited by small numbers of exposed participants.

**Conclusions:** Amniotic epithelium shares a subset of conserved methylation features with the nasal epithelium, supporting its utility as a valuable surrogate for studying aspects of developmental programming of airway vulnerability. While exposure-associated signals were detectable within the conserved methylome fraction, these findings should be considered preliminary, but provide an encouraging framework for early risk stratification in asthma.
