## Supplementary material for "Programming of the respiratory epithelium *in utero -* insights from the amniotic epithelial methylome": Table E3

### Sheet: Sheet1
	Table E3. CpG Sites Associated with Maternal Asthma.
	Binary logistic regression analysis, adjusted for multiple comparisons (FDR ≤ 0.05), identified
	significant associations at CpG sites with maternal asthma (MA) and smoking exposure (SE).

### Sheet: MA
CpG site position	Symbol	logFC	AveExpr	t	P.Value	adj.P.Val	B
chr1:186454464	PDC; PDC-AS1	1.79347	2.01341	5.36617	2.64081e-07	0.0151743	-0.343909
chr1:22762053	EPHB2	0.956683	2.83604	5.0219	1.29898e-06	0.036616	-0.83784
chr1:25812646	MTFR1L; SELENON	-2.42849	-2.58165	-5.13148	7.88279e-07	0.0280398	-0.682536
chr1:25813427	MTFR1L; SELENON	-2.4736	-3.13671	-5.03317	1.23438e-06	0.0361593	-0.82196
chr1:6488465	PLEKHG5	1.84684	2.63482	5.11149	8.63935e-07	0.029334	-0.711002
chr1:6493339	PLEKHG5	1.72621	1.9761	5.8514	2.49542e-08	0.00429892	0.379473
chr1:6493340	PLEKHG5	1.82869	2.26976	5.38868	2.37384e-07	0.0151743	-0.311016
chr10:13502862	BEND7	2.02293	1.5397	5.267	4.20854e-07	0.0209582	-0.48797
chr10:13502863	BEND7	2.29262	1.66665	5.14417	7.43644e-07	0.0280398	-0.664437
chr11:77044129		2.04111	2.18811	5.55354	1.07825e-07	0.00894933	-0.0680672
chr11:77044130		2.11981	2.16604	5.40826	2.16322e-07	0.01469	-0.282355
chr12:104360745		1.65556	3.26628	5.36636	2.63842e-07	0.0151743	-0.343629
chr12:104360746		1.53811	2.61116	5.12267	8.20782e-07	0.0285169	-0.695084
chr12:109777365	FAM222A-AS1	2.57459	1.56915	5.21193	5.43806e-07	0.0232124	-0.567355
chr12:109777366	FAM222A-AS1	2.84931	1.92713	5.55711	1.05984e-07	0.00894933	-0.0627782
chr12:109788572	TRPV4	2.98934	2.09189	5.2517	4.51991e-07	0.0217827	-0.510067
chr12:122129175	MLXIP	0.815482	3.44835	4.94948	1.79984e-06	0.0488894	-0.939447
chr12:22507624	C2CD5; C2CD5-AS1	1.9207	2.24957	7.07031	3.98087e-11	2.97366e-05	2.29866
chr16:86536880	MTHFSD	1.75024	3.1214	6.51955	7.94815e-10	0.000237487	1.4171
chr16:86536881	MTHFSD	2.23076	3.57671	8.00653	1.87773e-13	2.80528e-07	3.82794
chr16:86547583	MTHFSD	1.81557	2.87512	6.96043	7.30764e-11	3.63915e-05	2.12134
chr16:86547584	MTHFSD	1.98149	3.24659	6.89602	1.04098e-10	3.88799e-05	2.01769
chr16:89629808	DPEP1	3.36453	0.160366	5.07925	1.00106e-06	0.0317279	-0.756787
chr16:89629809	DPEP1	3.0164	0.0895732	5.14168	7.52186e-07	0.0280398	-0.667983
chr17:74802257	TMEM104	2.19548	1.0903	5.21453	5.37295e-07	0.0232124	-0.563622
chr17:74802258	TMEM104	2.53045	1.04579	5.68659	5.64131e-08	0.00644336	0.130527
chr17:80631437	RPTOR	1.20487	2.47939	5.82423	2.85736e-08	0.00429892	0.338222
chr17:81053602	BAIAP2	1.77006	3.02159	5.61863	7.86353e-08	0.00735821	0.0288075
chr19:15440058	WIZ	1.2837	3.00366	5.61819	7.88041e-08	0.00735821	0.0281501
chr19:37995482	SIPA1L3	1.00406	3.59024	5.27518	4.05058e-07	0.0209582	-0.476131
chr19:40911810	CYP2G1P	1.40856	2.52488	5.43572	1.89823e-07	0.0135043	-0.242072
chr2:10529804		1.80812	2.61738	5.67272	6.03805e-08	0.00644336	0.109728
chr2:241880445	LINC01237; MRPS10	0.916551	3.54183	5.80365	3.16525e-08	0.00429892	0.307032
chr20:4182330	SMOX	1.81045	3.26104	5.36722	2.62778e-07	0.0151743	-0.342382
chr20:4182595	SMOX	1.8213	2.0603	5.2155	5.34865e-07	0.0232124	-0.562218
chr20:48416091		2.69031	0.711585	5.26751	4.19851e-07	0.0209582	-0.487232
chr20:56994842		2.03685	2.23402	5.81377	3.00998e-08	0.00429892	0.322364
chr22:35424260	MCM5	1.46935	3.30384	5.17976	6.31123e-07	0.0261912	-0.613526
chr22:44569715	LINC00207	1.83453	2.14787	5.23017	4.99643e-07	0.0232124	-0.54111
chr22:44569716	LINC00207	2.0787	2.05061	5.48048	1.53262e-07	0.012051	-0.176184
chr3:41320528	ULK4	2.02543	2.54201	5.07527	1.01939e-06	0.0317279	-0.762428
chr3:59456728	CFAP20DC-DT	1.77557	3.33543	6.47194	1.02329e-09	0.000254795	1.34184
chr4:1669126	FAM53A	1.79834	2.59244	5.14803	7.30552e-07	0.0280398	-0.658923
chr4:3256069	MSANTD1	1.50513	3.21823	5.08018	9.96831e-07	0.0317279	-0.755472
chr4:3256070	MSANTD1	1.42628	3.58311	5.0779	1.00724e-06	0.0317279	-0.758702
chr4:3422992	RGS12	1.35607	3.25665	6.07897	7.90613e-09	0.00168737	0.728122
chr5:3504375	LINC01017; LINC01019	1.99276	2.84421	5.46764	1.62975e-07	0.012174	-0.1951
chr5:3504376	LINC01017; LINC01019	1.99373	2.99256	5.31659	3.336e-07	0.0184589	-0.416101
chr5:72381576		2.85422	-0.0226829	5.05655	1.11007e-06	0.0338452	-0.788933
chr5:72381577		2.88054	-0.171585	5.15876	6.95342e-07	0.0280398	-0.643591
chr6:166412532	RPS6KA2	-3.36245	-1.80244	-5.04982	1.14455e-06	0.0341987	-0.79845
chr6:166412533	RPS6KA2	-2.91643	-1.34598	-4.99729	1.45174e-06	0.0401641	-0.872462
chr6:42222706		2.04169	1.31598	5.73216	4.50882e-08	0.00561339	0.199043
chr7:55509995	VOPP1	1.13115	3.03122	5.02399	1.28678e-06	0.036616	-0.834901
chr9:107130840		1.6331	-0.983659	5.13399	7.79238e-07	0.0280398	-0.678953

### Sheet: SE
CpG site position	Symbol	LogFC	AveExpr	t	P.Value	adj.P.Val	B
chr8:143251263	ZFP41	4.98608	-0.105671	4.90788	2.16767e-06	0.0276755	0.018334
chr6:15500540	JARID2	4.76555	0.93939	5.02673	1.27099e-06	0.0192763	0.234108
chr11:17779027	KCNC1; LOC107984317	4.74436	0.0919512	5.08564	9.7236e-07	0.0159615	0.342192
chr8:143229735		4.72905	-0.308902	5.17109	6.56944e-07	0.0124219	0.500236
chr14:74362734		4.6564	1.0386	7.76949	7.50074e-13	5.60224e-07	5.81508
chr8:143256882	ZFP41	4.60733	-0.143902	4.93207	1.94579e-06	0.025722	0.0620133
chr10:49739460	OGDHL	4.47658	-0.289451	5.04324	1.17931e-06	0.0185435	0.264331
chr17:66948622		4.44146	2.32939	7.55951	2.51838e-12	1.25397e-06	5.36218
chr17:36093007	CCL3	4.42805	0.205122	7.40138	6.20667e-12	2.31786e-06	5.02256
chr8:143251262	ZFP41	4.37401	-0.0577439	4.87738	2.4824e-06	0.0285244	-0.0365269
chr1:210438875	HHAT	4.21297	1.76238	5.55946	1.04792e-07	0.00489178	1.23654
chr1:210438879	HHAT	4.1855	1.70805	5.30178	3.57652e-07	0.00916776	0.744794
chr7:157424141		4.15671	0.383354	5.37731	2.50536e-07	0.00733817	0.887665
chr1:210438880	HHAT	4.15299	1.86177	5.38052	2.46763e-07	0.00733817	0.893751
chr14:74362733		4.12382	0.760122	6.96643	7.07149e-11	1.76055e-05	4.09663
chr8:143229734		4.11962	-0.261159	4.7232	4.88332e-06	0.0463092	-0.310695
chr17:1675644	PRPF8	4.03969	2.3964	5.0067	1.39148e-06	0.0203162	0.197531
chr8:143256881	ZFP41	4.03248	0.0880488	4.77444	3.90649e-06	0.0408073	-0.22019
chr1:210438874	HHAT	3.98942	1.61238	5.16468	6.76659e-07	0.0124788	0.488327
chr20:5532981		3.93741	2.55768	6.50294	8.68305e-10	0.000121737	3.12754
chr8:143228989		3.92928	-0.136098	4.80151	3.46959e-06	0.0375001	-0.172122
chr17:1675645	PRPF8	3.91554	2.26652	5.01409	1.34579e-06	0.0199041	0.211015
chr5:80632396	DHFR	3.81088	1.92061	4.94375	1.84675e-06	0.0246308	0.0831374
chr1:46817099	CYP4B1	3.6763	1.95122	6.80749	1.68848e-10	3.60318e-05	3.76197
chr10:79684428	BEND3P3; NUTM2B-AS1	3.66654	2.32372	5.31077	3.4287e-07	0.00898551	0.761747
chr10:127032328	DOCK1	3.66518	1.3361	5.14118	7.53986e-07	0.0132505	0.444735
chr4:150311080	LRBA	3.61523	0.923293	4.82613	3.11359e-06	0.0341987	-0.12826
chr19:45898684	MYPOP	3.48287	1.91012	5.39293	2.32662e-07	0.00733817	0.917344
chr19:45898685	MYPOP	3.46811	2.03604	5.25908	4.36725e-07	0.00951804	0.664525
chr20:5532982		3.46289	2.42146	6.17127	4.92439e-09	0.000459749	2.44855
chr8:1557016	DLGAP2	3.44787	-0.101159	4.74805	4.38332e-06	0.0437368	-0.266884
chr15:90819300		3.41363	2.37884	4.8553	2.73749e-06	0.0305165	-0.0761243
chr16:86094075	LOC124903742	3.36342	0.0892683	4.76532	4.06522e-06	0.0415929	-0.236337
chr13:23844173	MIPEP	3.31126	3.10933	6.01887	1.0739e-08	0.000802083	2.14135
chr12:116575870	MAP1LC3B2	3.28489	3.23488	9.47955	2.44587e-17	3.6536e-11	9.52851
chr7:677374	PRKAR1B	3.19035	3.06091	5.44273	1.83588e-07	0.00627979	1.01227
chr1:155952404	ARHGEF2; MIR6738	3.13141	2.38622	6.4694	1.03725e-09	0.000129119	3.05829
chr17:50345096	XYLT2	3.13092	0.972195	5.44867	1.78459e-07	0.00627979	1.02362
chr15:100246287	ADAMTS17	3.09543	2.05543	5.78291	3.50869e-08	0.00218385	1.67242
chr20:3250487	DNAAF9	3.0807	0.139207	4.78574	3.71809e-06	0.0393902	-0.200155
chr15:100246286	ADAMTS17	3.07895	2.04177	5.53132	1.20044e-07	0.00523545	1.18224
chr21:46547063	DIP2A	3.06193	2.53244	5.00232	1.41922e-06	0.0203846	0.189558
chr12:38746069	CPNE8	3.05944	3.02427	6.14544	5.62448e-09	0.000494221	2.39627
chr16:84222815	KCNG4	3.04884	2.57348	5.28443	3.87942e-07	0.00916776	0.712133
chr16:84222496	KCNG4	3.03934	2.68927	4.96213	1.70067e-06	0.0233068	0.116452
chr7:670740	PRKAR1B	3.01283	2.18061	5.68745	5.618e-08	0.00299717	1.48518
chr16:66272535		3.0124	2.59823	5.32709	3.17559e-07	0.00849689	0.79254
chr19:32605879	ANKRD27	2.99418	2.83738	4.7476	4.39188e-06	0.0437368	-0.267675
chr17:50345095	XYLT2	2.99328	1.05598	5.25757	4.39815e-07	0.00951804	0.66169
chr1:201990361	RNPEP	2.98186	1.73317	5.37006	2.59282e-07	0.00744828	0.873903
chr19:55858204	NLRP4	2.95146	2.67366	6.49693	8.9645e-10	0.000121737	3.11512
chr7:677373	PRKAR1B	2.93732	2.75457	5.28371	3.8925e-07	0.00916776	0.710781
chrX:140926625	MIR320D2	2.87142	1.81488	5.43029	1.94806e-07	0.00646661	0.988514
chr1:155952403	ARHGEF2; MIR6738	2.83545	2.25805	5.73195	4.5139e-08	0.00259338	1.57227
chr16:84222816	KCNG4	2.81399	2.7947	5.27526	4.04942e-07	0.00916776	0.694898
chr5:1856668	LINC02116	2.7912	0.3975	6.08452	7.68613e-09	0.000637856	2.27329
chr16:84222497	KCNG4	2.76717	2.29909	4.88418	2.40864e-06	0.0283612	-0.0243177
chr8:934744	DLGAP2	2.6883	2.30884	6.29035	2.65675e-09	0.000283472	2.69076
chr16:66272536		2.67254	2.39598	4.92376	2.01943e-06	0.0262184	0.0469909
chr7:158796749	ESYT2	2.66696	3.28226	4.80756	3.37874e-06	0.0368402	-0.16137
chr7:670739	PRKAR1B	2.61613	2.09841	5.44116	1.84974e-07	0.00627979	1.00926
chr1:68057573	GNG12-AS1	2.60736	3.13695	5.29425	3.70504e-07	0.00916776	0.730612
chr12:116575871	MAP1LC3B2	2.55145	3.04085	7.04116	4.68004e-11	1.39819e-05	4.25471
chr8:934743	DLGAP2	2.54537	2.07043	6.35106	1.93456e-09	0.000222293	2.81494
chr19:55858205	NLRP4	2.49962	2.44902	5.2752	4.0506e-07	0.00916776	0.69478
chr12:6845699	GNB3 CDCA3	2.47832	3.1478	5.03766	1.20955e-06	0.0188209	0.254111
chr1:227973777		2.45819	2.86073	5.32643	3.18537e-07	0.00849689	0.791305
chr1:2021577	GABRD	2.44415	2.16427	4.87818	2.47359e-06	0.0285244	-0.035087
chr3:196064745	TFRC	2.42718	3.25195	5.27535	4.04772e-07	0.00916776	0.695066
chr7:671888	PRKAR1B	2.41226	2.1397	4.71349	5.09348e-06	0.0475534	-0.327788
chr7:158796750	ESYT2	2.36605	2.8739	4.70948	5.18277e-06	0.0478349	-0.334839
chr8:906021	DLGAP2	2.35138	2.74037	4.89227	2.32356e-06	0.0282949	-0.00976419
chr8:904669	DLGAP2	2.33945	2.79598	4.74006	4.53841e-06	0.0443098	-0.280985
chr8:904670	DLGAP2	2.33359	2.50067	5.4719	1.597e-07	0.00596394	1.06808
chr5:1856669	LINC02116	2.27468	0.238659	5.20617	5.58575e-07	0.0114092	0.565539
chr12:6845698	GNB3 CDCA3	2.15608	2.63878	4.70386	5.31035e-06	0.0483689	-0.344706
chr3:196064746	TFRC	2.14034	3.12915	4.9281	1.98068e-06	0.0259535	0.0548265
chr9:130885205	ABL1	2.13483	2.6436	6.20789	4.07611e-09	0.000405922	2.52284
chr7:143433226	LOC105375547; EPHA1-AS1	2.07984	2.89677	5.02337	1.29044e-06	0.0192763	0.227975
chr4:153155610	TRIM2	2.07012	2.82957	5.9447	1.56287e-08	0.00106117	1.99305
chr17:8695269		2.04233	2.72683	5.15786	6.98283e-07	0.0127205	0.475656
chr4:153155611	TRIM2	2.00403	2.22244	4.98364	1.54393e-06	0.0213546	0.155529
chr4:127786086	HSPA4L	1.97216	3.18768	4.88184	2.43375e-06	0.0284023	-0.0285152
chr17:55262335	HLF	1.95197	3.40201	4.75645	4.22579e-06	0.0426514	-0.252042
chr17:3571311	TRPV1	1.93813	2.3139	4.95322	1.77003e-06	0.0240368	0.100293
chr1:47242203		1.92043	3.15939	6.66266	3.69727e-10	6.90365e-05	3.45909
chr11:102466836	LOC102723838; TMEM123	1.89898	2.4947	4.88463	2.40377e-06	0.0283612	-0.0234983
chr2:100974673	NPAS2; NPAS2-AS1	1.89288	1.51854	5.67304	6.02926e-08	0.00310566	1.45704
chr3:123304525	ADCY5	1.82087	3.79524	4.80021	3.48947e-06	0.0375001	-0.174437
chr3:53809815	CACNA1D	1.77502	3.41848	5.11272	8.59141e-07	0.0144199	0.392113
chr18:24553905	LINC01915	1.72688	0.607866	4.7324	4.69211e-06	0.0452193	-0.294493
chr4:64398854	TECRL	1.72682	3.53299	6.00006	1.18143e-08	0.000840378	2.10366
chr17:81707075	MRPL12;SLC25A10	1.69444	3.1139	5.45584	1.72456e-07	0.00627979	1.03732
chr10:2105033		1.67691	3.0861	5.20556	5.60152e-07	0.0114092	0.564405
chr17:81707074	MRPL12; SLC25A10	1.67465	3.32744	5.13342	7.81338e-07	0.0135715	0.430376
chr10:2105032		1.67246	3.04262	5.12758	8.02556e-07	0.0137798	0.419577
chr11:128938131	TP53AIP1	1.66861	3.49335	4.76113	4.14037e-06	0.0420736	-0.243763
chr22:42853764	ARFGAP3	1.6627	3.55683	5.50975	1.33183e-07	0.00523545	1.14072
chr6:21886217	CASC15	1.66195	2.92299	5.02465	1.28299e-06	0.0192763	0.230312
chrX:151715858	FATE1	1.66102	1.16915	5.57957	9.50728e-08	0.00473394	1.27541
chr11:128938132	TP53AIP1	1.61345	3.14213	5.38106	2.46127e-07	0.00733817	0.894785
chr1:21984025	CELA3B; CELA3A	1.61265	2.32323	5.28519	3.86567e-07	0.00916776	0.713559
chr8:42975083	HOOK3	1.60617	3.43665	5.25457	4.46024e-07	0.00951804	0.656054
chr4:88278243	PPM1K	1.5936	3.49628	5.08018	9.9688e-07	0.0160121	0.332146
chr5:6660307	SRD5A1	1.59229	3.17933	4.89339	2.31207e-06	0.0282949	-0.00775861
chr15:40541666	CCDC32	1.58799	3.11207	5.68926	5.56845e-08	0.00299717	1.48871
chr3:9923897	IL17RC CRELD1	1.57924	0.670976	5.38261	2.44328e-07	0.00733817	0.897727
chrX:151698621	PRRG3	1.57828	2.86982	4.79056	3.64029e-06	0.0388415	-0.191584
chr3:193993853	DPPA2P3; LINC02026	1.57763	3.17195	4.94626	1.82606e-06	0.0245743	0.087693
chr9:133788341	VAV2	1.5698	2.37159	5.18429	6.18108e-07	0.0121489	0.524773
chr6:31887231	EHMT2	1.56299	3.19549	4.9968	1.45502e-06	0.0206998	0.179494
chr7:6935183		1.53528	2.95195	4.72063	4.93811e-06	0.0463928	-0.315221
chr6:32147506		1.45779	2.69805	5.02769	1.26544e-06	0.0192763	0.235874
chr7:577013	PRKAR1B	1.45388	3.62439	5.26411	4.26588e-07	0.00951089	0.673967
chr6:31887230	EHMT2	1.41856	3.00573	4.92193	2.036e-06	0.0262184	0.0436855
chr13:110642348	CARS2	1.34587	3.79561	5.08234	9.87142e-07	0.0160121	0.336107
chr20:62169889	SS18L1	1.29189	3.73537	4.77968	3.81792e-06	0.040163	-0.210894
chr1:43386278	SZT2; MED8; MED8-AS1	1.2789	3.20829	5.15101	7.20653e-07	0.0128155	0.462953
chr11:66522976	BBS1 ZDHHC24	1.2533	2.88585	4.86221	2.65507e-06	0.0300462	-0.0637474
chr5:663334	TPPP; CEP72	1.23188	3.66848	4.89472	2.29841e-06	0.0282949	-0.00536179
chr10:5936553	FBH1; LOC105376384	1.19766	3.37585	4.90398	2.20564e-06	0.0278611	0.0113087
chr11:28056321	MIR610; KIF18A	1.17849	3.56201	5.57106	9.90722e-08	0.00477395	1.25895
chr7:72729271	TYW1B	1.17738	3.16067	5.17226	6.53421e-07	0.0124219	0.502401
chr13:110180280	COL4A1	1.067	3.61091	5.00521	1.40085e-06	0.0203162	0.194818
chr19:11058342	SMARCA4	1.01409	3.03774	4.70926	5.18767e-06	0.0478349	-0.335223
chr3:100847656	ABI3BP	0.954954	2.95976	4.85742	2.71195e-06	0.0304591	-0.072329
chr10:45972939	PARGP1; TIMM23	-0.971536	-4.29323	-4.74595	4.42357e-06	0.0437606	-0.270591
chr10:45971906	TIMM23; PARGP1	-0.97744	-4.09073	-4.98482	1.53577e-06	0.0213546	0.15767
chr10:45971901	TIMM23; PARGP1	-1.01993	-4.0889	-5.28641	3.84361e-07	0.00916776	0.71586
chr10:45972956	PARGP1; TIMM23	-1.02697	-4.29159	-4.98425	1.53966e-06	0.0213546	0.156648
chr10:45973089	PARGP1; TIMM23	-1.16455	-3.37518	-4.90257	2.21951e-06	0.0278611	0.00877308
chr6:160006329	AIRN; IGF2R	-1.19218	0.0559756	-4.73625	4.61421e-06	0.0447573	-0.287703
chr6:160006344	AIRN; IGF2R	-1.21356	0.0582927	-4.72729	4.79745e-06	0.0459381	-0.303499
chr10:45971896	TIMM23;PARGP1	-1.21481	-4.07006	-6.06995	8.28004e-09	0.000650978	2.24395
chr6:160006268	AIRN; IGF2R	-1.26114	0.2175	-4.84426	2.87432e-06	0.0318046	-0.0958757
chr6:160006303	AIRN; IGF2R	-1.2809	0.216341	-4.7225	4.8982e-06	0.0463092	-0.311929
chr22:44309389	SHISAL1	-1.32773	-3.37671	-4.7431	4.47878e-06	0.0440153	-0.275621
chr6:160006284	AIRN; IGF2R	-1.37606	0.257805	-5.51614	1.29149e-07	0.00523545	1.15302
chr6:160006286	AIRN; IGF2R	-1.43887	0.222195	-5.51292	1.31164e-07	0.00523545	1.14683
chr6:160006277	AIRN; IGF2R	-1.4571	0.229024	-4.88394	2.41124e-06	0.0283612	-0.024755
chr20:1118181	PSMF1; LOC105372493	-1.48532	-4.35232	-5.09249	9.42435e-07	0.0156421	0.3548
chr12:108667071	CORO1C	-1.58915	-2.94878	-5.39195	2.33753e-07	0.00733817	0.91547
chr1:19924030	PLA2G2E	-1.64037	-3.88024	-5.93297	1.65801e-08	0.00107683	1.96967
chr13:35957904	DCLK1	-1.67153	2.18866	-5.1772	6.38679e-07	0.0123902	0.511591
chr1:19924031	PLA2G2E	-1.78723	-4.40049	-6.50585	8.54952e-10	0.000121737	3.13357
chr5:179207617	ADAMTS2	-1.8758	-4.0636	-5.2393	4.78892e-07	0.0100755	0.627462
chr15:78032100	TBC1D2B	-1.94428	-3.6636	-5.12003	8.3086e-07	0.0141037	0.405606
chr15:77977417		-1.98762	-3.39665	-5.16772	6.67237e-07	0.0124588	0.493975
chr21:39265721	BRWD1	-2.61868	-2.96024	-5.55072	1.09314e-07	0.00494823	1.21966
chr15:84631869	SCAND2P; LOC105370947	-2.75451	-2.69378	-5.33535	3.05441e-07	0.0084493	0.80816
chr15:84631870	SCAND2P; LOC105370947	-2.80604	-2.80933	-5.52616	1.23066e-07	0.00523545	1.17231
chr15:84606538	ZSCAN2; LOC105370947	-3.11003	-3.05415	-5.49664	1.4184e-07	0.00543278	1.11553
chr3:126156734	ALDH1L1	-3.13154	-2.21335	-4.89166	2.32984e-06	0.0282949	-0.0108573
chr19:6004093	RANBP3-DT; RFX2	-3.24212	-2.40445	-4.76691	4.03716e-06	0.0415906	-0.233528
chr19:6004092	RANBP3-DT ;RFX2	-3.25037	-2.29732	-4.70512	5.28138e-06	0.0483689	-0.342487
chr16:78968178	WWOX	-3.32311	-2.66396	-5.05298	1.12829e-06	0.01793	0.282184
chr16:78968177	WWOX	-3.64876	-2.69695	-4.8871	2.37758e-06	0.0283612	-0.0190652
chr12:269604		-3.90695	-2.55823	-5.20031	5.73932e-07	0.0114311	0.554624
chr15:29126316	ENTREP2	-4.00555	-2.5111	-5.15377	7.11555e-07	0.0128061	0.468071
chr7:158796784	ESYT2	-4.14441	-2.90293	-4.76737	4.02897e-06	0.0415906	-0.232706
chr6:65566339	EYS	-4.19932	-0.382134	-5.34092	2.97535e-07	0.00838591	0.818685
chr12:31887708	LINC02422	-4.20017	-0.490854	-4.87294	2.5318e-06	0.0288699	-0.0445021
chr12:31887707	LINC02422	-4.46887	-0.36689	-5.20362	5.65194e-07	0.0114092	0.560798
chr10:129774152		-4.8449	-0.731341	-5.7618	3.89526e-08	0.00232747	1.63089
